# The Swiss national program for the surveillance of influenza A viruses in pigs and humans: genetic variability and zoonotic transmissions from 2010 – 2022

**DOI:** 10.1101/2025.01.28.24319114

**Authors:** J. Lechmann, A. Szelecsenyi, S. Bruhn, M. Harisberger, M. Wyler, C. Bachofen, D. Hadorn, K. Tobler, F. Krauer, C. Fraefel, A. R. Gonçalves Cabecinhas

## Abstract

Influenza A viruses (IAV) are likely candidates for pandemics. This report summarizes the results of the Swiss national program for surveillance of influenza viruses in pigs and transmissions to humans between 2010 and 2022. Challenges and optimization options in the program are discussed.

Nasal swabs or lung tissue samples from pigs with influenza-like signs (e.g. fever, cough) were screened by real-time RT-PCR for swine influenza virus (SIV) genomes, including that of the 2009 pandemic strain A(H1N1)pdm09; positive samples were subtyped for H1, N1, H3 and N2 by RT-PCR and Sanger sequencing. In parallel, humans with influenza-like symptoms and recent contact with diseased pigs were asked to self-sample themselves with a nasal swab. Human swabs were tested for IAV, and positive swabs further subtyped to identify potential cross-species transmission between swine and humans.

In the pigs, SIV was detected in 375 of 674 farm visits. H1N1 is the only subtype detected in Swiss pigs so far. The (H1N1)pdm09 strain (HA clade 1A) was only detected in seven out of 375 SIV positive farm visits. Phylogenetic analyses from partial hemagglutinin (HA) and neuraminidase (NA) genome sequences indicate that the remaining pigs were infected with the Eurasian avian lineage (HA clade 1C), which is predominant in swine in Europe. The Swiss H1N1 strains form distinct clusters within HA clades 1C.2.1 and 1C.2.2 and seem to evolve comparably slowly. Infection of humans with SIV was identified in five cases. Sequence analysis assigned the five viruses to the Eurasian avian lineage (C), clades 1C.2.1 and 1C.2.2. There was no evidence for sustained human-to-human transmission.

Although no critical IAV variants seem to have emerged so far in Switzerland, further surveillance of influenza viruses at the swine-human interface is of major importance.
