## Supplementary Table 1 for "The Swiss national program for the surveillance of influenza A viruses in pigs and humans: genetic variability and zoonotic transmissions from 2010 – 2022"

### Sheet: Tabelle1
Supplementary Table 1: Primers and probes used for IAV and IBV real-time or conventional RT-PCRs
	Assay	Primer/probe	Sequence (5' - 3')	Reference
Porcine samples	Influenza A(H1N1)pdm09 real-time RT-PCR	FluSw H1 F236	TGG GAA ATC CAG AGT GTG AAT CAC T	Schulze et al., 2010
		FluSw H1 R318	CGT TCC ATT GTC TGA ACT AGR TGT T
		FluSw H1 TM 292	FAM – CCA CAA TGT AGG ACC ATG AGC TTG CTG T – BHQ1
	H1N1 and H3N2 subtyping RT-PCRs	H1_550fwd	AAC AAY AAR GRG AAA GAA GT	Chiapponi et al., 2003
		H1_1016rev	GGG ACD TTY CTT ART CCT GT
		N1_617fwd	TGA AAT ACA ATG GCA TAA TAA C
		N1_1130rev	GGA TCC CAA ATC ATC TCA AA
		H3-175f	CAR ATT GAR GTG ACH AAT GC
		H3-896r	GGT GCA TCT GAY CTC ATT A
		N2-575f	GGA AAA GCA TGG CTG CAT
		N2-1365r	GTG CCA CAA AAC ACA ACA AT
Human samples	Influenza A and B duplex real-time RT-PCR	InfA-CDC For	GAC CRA TCC TGT CAC CTC TGA C	Adapted from CDC Realtime RTPCR (rRTPCR) Protocol for Detection and Characterization of Influenza (Version 2007)
		InfA-CDC Rev	AGG GCA TTY TGG ACA AAK CGT CTA
		InfA Pro CDC	FAM – TGC AGT CCT CGC TCA CTG GGC ACG – BHQ1
		BcdcFor	TCC TCA AYT CAC TCT TCG AGC G
		BcdcRev	CGG TGC TCT TGA CCA AAT TGG
		BcdcPro	YY – CCA ATT CGA GCA GCT GAA ACT GCG GTG – BHQ1
	Influenza A subtyping and influenza B lineage assessment real-time RT-PCRs	SwiH1 F	GGG TAG CCC CAT TGC ATT T	In house, 2009
		SwiH1 R	TGG AGA GTG ATT CAC ACT CTG GAT
		SwiH1Ge P	FAM – AAY ATT GCT GGC TGG ATC CTG GGA – BHQ1
		N1.3_F	AGR CCT TGY TTC TGG GTT GA	Adapted from Henritzi et al., 2016
		N1.3_R	ACC GTC TGG CCA AGA CCA
		N1.3	ABY – ATY TGG ACY AGC GGG AGC AGC AT – QSY
		AH3cdcFor	AAG CAT TCC YAA TGA CAA ACC	Adapted from CDC Realtime RTPCR (rRTPCR) Protocol for Detection and Characterization of Influenza (Version 2007)
		AH3cdcRev	ATT GCR CCR AAT ATG CCT CTA GT
		AH3cdcPro	VIC – CAG GAT CAC ATA TGG GSC CTG TCC CAG – BHQ1
		N2h_542_F	CAA GTT GTC ACG ATG GAA AAG C	In house, 2018
		N2h_581_R	GCA TTT TTA TCA TCC CCC GTT A
		N2h_565_P	Cy5 – TGG CTG CAT GTT TG – MGB
		BHA188Fvic	AAC CAG RGG GAA ACT ATG CC	Adapted from Schweiger et al., 2000 and Watzinger et al., 2004
		BHA188Fyam	GAC CAG AGG GAA ACT ATG CCC
		BHAproVic	VIC-CAG ACC AAA ATG CAC GGG GAA HAT ACC-BHQ1
		BHAproYam	FAM-CAG RCC AAT GTG TGT GGG GAY CAC ACC-BHQ1
		BHA270Rge	CCC RGA TGT AAC AGG TCT KAC TT
	RT-PCR and Sanger sequencing of samples suspected to be positive for zoonotic Influenza A: universal primers	Ba-PB2-1	TAT TGG TCT CAG GGA GCG AAA GCA GGT C	Hoffmann et al., 2001
		Ba-PB2-2341R	ATA TGG TCT CGT ATT AGT AGA AAC AAG GTC GTT T
		Bm-PB1-1	TAT TCG TCT CAG GGA GCG AAA GCA GGC A
		Bm-PB1-2341R	ATA TCG TCT CGT ATT AGT AGA AAC AAG GCA TTT
		Bm-PA-1	TAT TCG TCT CAG GGA GCG AAA GCA GGT AC
		Bm-PA-2233R	ATA TCG TCT CGT ATT AGT AGA AAC AAG GTA CTT
		Bm-HA-1	TAT TCG TCT CAG GGA GCA AAA GCA GGG G
		Bm-NS-890R	ATA TCG TCT CGT ATT AGT AGA AAC AAG GGT GTT TT
		Bm-NP-1	TAT TCG TCT CAG GGA GCA AAA GCA GGG TA
		Bm-NP-1565R	ATA TCG TCT CGT ATT AGT AGA AAC AAG GGT ATT TTT
		Ba-NA-1	TAT TGG TCT CAG GGA GCA AAA GCA GGA GT
		Ba-NA-1413R	ATA TGG TCT CGT ATT AGT AGA AAC AAG GAG TTT TTT
		Bm-M-1	TAT TCG TCT CAG GGA GCA AAA GCA GGT AG
		Bm-M-1027R	ATA TCG TCT CGT ATT AGT AGA AAC AAG GTA GTT TTT
		Bm-NS-1	TAT TCG TCT CAG GGA GCA AAA GCA GGG TG
		Bm-NS-890R	ATA TCG TCT CGT ATT AGT AGA AAC AAG GGT GTT TT
	RT-PCR and Sanger sequencing of samples suspected to be positive for zoonotic Influenza A: Swine H1 and N1 specific primers	swH1-125F	AGC TGA CAC CAT TTG TGT AGG C	In house, 2010
		swH1-1029R	ATG GGA TGT ACR TTC TGA AA
		swN1-18F	AAA ATG AAT CCA AAT CAG AAG ATA AT	In house, 2011
		sN1Rev R1398	CAT TCA GAC TCT TGT GTT CT
BHQ = Black Hole Quencher
HA = hemagglutinin gene
M = matrix gene
NA = neuraminidase gene
NP = nucleoprotein gene
NS = nonstructural gene
PB2, PB1, PA = polymerase genes
YY = Yakima Yellow
