## Supplementary Table 2 for "The Swiss national program for the surveillance of influenza A viruses in pigs and humans: genetic variability and zoonotic transmissions from 2010 – 2022"

### Sheet: Tabelle1
SIV positive pig samples 2010 - 2022
Sample ID	Date of receipt	Location	ZIP	Canton	Subtype	HA Sequence	NA Sequence	GenBank Accession HA	GenBank Accession NA
SIV 1.10	2010-01-02	Schleitheim	8226	Schaffhausen	N1
SIV 2.10						NA	SIV_02_10_N1		PQ663565
SIV 3.10
SIV 4.10	2010-01-12	Schleitheim	8226	Schaffhausen	H1N1
SIV 5.10						SIV_05_10_H1	NA	PQ663326
SIV 6.10
SIV 11.10	2010-01-18	Schleitheim	8226	Schaffhausen	H1N1	SIV_11_10_H1	NA	PQ663325
SIV 13.10
SIV 14.10	2010-01-21
SIV 15.10
SIV 16.10
SIV 17.10	2010-02-03	Nottwil	6207	Luzern	H1N1
SIV 18.10						SIV_18_10_H1	SIV_18_10_N1	PQ663332	PQ663584
SIV 19.10
SIV 20.10	2010-02-03	Widnau	9443	St. Gallen	N1
SIV 21.10
SIV 22.10
SIV 27.10	2010-02-08	Kirchlindach	3038	Bern	N1
SIV 29.10	2010-02-12	Emmen	6032	Luzern	H1N1
SIV 30.10
SIV 32.10	2010-02-15	Hedingen	8908	Zürich
SIV 33.10
SIV 35.10	2010-02-26	Luzern		Luzern
SIV 37.10	2010-03-11	Gränichen	5722	Aargau	H1N1
SIV 38.10						SIV_38_10_H1	SIV_38_10_N1	PQ663348	PQ663563
SIV 39.10
SIV 40.10	2010-03-16	Oberwil		Zürich	H1N1
SIV 41.10						SIV_41_10_H1	SIV_41_10_N1	PQ663350	PQ663558
SIV 42.10
SIV 45.10	2010-03-19	Fenkrieden	5645	Aargau	H1N1	SIV_45_10_H1	NA	PQ663349
SIV 46.10	2010-04-13	Hägglingen	5607	Aargau	H1N1
SIV 47.10
SIV 48.10						SIV_48_10_H1	NA	PQ663341
SIV 52.10	2010-04-27	Massonnens	1692	Fribourg	H1N1
SIV 53.10
SIV 54.10
SIV 58.10	2010-04-30	Luzern		Luzern
SIV 59.10
SIV 60.10
SIV 73.10	2010-05-21	Oberriet	9463	St. Gallen	H1N1	NA	SIV_73_10_N1		PQ663564
SIV 74.10						SIV_74_10_H1	NA	PQ663342
SIV 75.10
SIV 76.10	2010-05-26	Ueberstorf	3182	Fribourg	H1N1
SIV 77.10
SIV 78.10
SIV 79.10	2010-05-26	Nesslau	9650	St. Gallen
SIV 80.10
SIV 81.10
SIV 94.10	2010-06-10	Schnottwil	3253	Solothurn	N1
SIV 95.10
SIV 96.10
SIV 100.10	2010-07-08	Oberkirch	6208	Luzern	N1
SIV 101.10
SIV 102.10
SIV 106.10	2010-07-19	Hinwil	8340	Zürich	N1
SIV 107.10
SIV 108.10
SIV 109.10	2010-07-19	Hinwil	8340	Zürich	N1
SIV 110.10
SIV 111.10
SIV 112.10	2010-07-20	Densbüren	5026	Aaargau	H1N1
SIV 113.10
SIV 114.10
SIV 121.10	2010-08-27	Chevenez	2906	Jura	H1N1
SIV 123.10						SIV_123_10_H1	SIV_123_10_N1	PQ663343	PQ663577
SIV 124.10	2010-08-31	Dietfurt	9615	St. Gallen
SIV 125.10
SIV 126.10
SIV 127.10	2010-02-01	Hohentannen	9216	Thurgau	N1	NA	SIV_127_10_N1		PQ663585
SIV 128.10	2010-09-07	Matzingen	9548	Thurgau
SIV 129.10
SIV 130.10
SIV 141.10	2010-09-24	Hünenberg	6331	Zug
SIV 147.10	2010-10-06	Sempach	6204	Luzern	H1N1
SIV 148.10
SIV 149.10
SIV 156.10	2010-10-21	Mühlau	5642	Aargau	H1N1
SIV 157.10
SIV 158.10
SIV 159.10	2010-10-28	Nottwil	6207	Luzern	H1N1
SIV 160.10
SIV 163.10	2010-10-29	Rossrüti	9512	St. Gallen	H1
SIV 164.10
SIV 168.10	2010-11-03	Muri	5630	Aargau	H1N1
SIV 169.10
SIV 170.10
SIV 172.10	2010-11-04	Gächlingen	8214	Schaffhausen	H1
SIV 173.10
SIV 175.10	2010-11-05	Knutwil	6213	Luzern	H1
SIV 178.10	2010-11-05	Gollion	1124	Waadt	N1
SIV 182.10	2010-11-08	Obergoldbach	3434	Bern	N1
SIV 183.10
SIV 184.10
SIV 187.10	2010-11-09	Stettlen	3066	Bern	H1
SIV 195.10	2010-11-11	Bärau	3552	Bern
SIV 198.10	2010-11-11	Schönholzerswilen	8577	Thurgau	H1
SIV 199.10
SIV 202.10	2010-11-19	Hellbühl	6016	Luzern	H1N1
SIV 204.10	2010-11-22	Vuiteboef	1445	Waadt	H1
SIV 206.10	2010-11-22	Muolen	9313	St. Gallen	H1N1
SIV 207.10
SIV 208.10
SIV 210.10	2010-11-23			Thurgau	H1
SIV 211.10
SIV 214.10	2010-11-24	Ettenhausen	8356	Thurgau
SIV 216.10	2010-11-25	Stettlen	3066	Bern
SIV 217.10
SIV 218.10
SIV 222.10	2010-12-01	Sempach	6204	Luzern	H1
SIV 229.10	2010-12-02	Wängi	9545	Thurgau	H1
SIV 230.10	2010-11-23	Friltschen	9504	Thurgau
SIV 231.10
SIV 233.10	2010-12-02	Bissegg	8514	Thurgau
SIV 237.10	2010-12-24	Kirchdorf	3116	Bern
SIV 238.10
SIV 1.11	2011-01-06	Illighausen	8574	Thurgau	H1N1
SIV 2.11
SIV 5.11	11.01.2011	Hüttwilen	8536	Thurgau	N1
SIV 7.11	2011-01-12	Wildhaus	9658	St. Gallen	(H1N1)pdm09
SIV 9.11
SIV 10.11	2011-01-14	Hüttwilen	8536	Thurgau	N1
SIV 11.11
SIV 13.11	2011-01-18	Blumenstein	3638	Bern	(H1N1)pdm09
SIV 14.11
SIV 15.11
SIV 20.11	2011-01-25	Stein am Rhein	8260	Thurgau
SIV 23.11	2011-01-26	Buttwil	5632	Aargau	H1N1
SIV 24.11
SIV 25.11
SIV 26.11	2011-01-26	Hauptwil	9213	Thurgau	H1N1
SIV 27.11
SIV 28.11	2011-02-01	Apples	1143	Waadt
SIV 30.11
SIV 31.11	2011-02-10	Bigenthal	3512	Bern	(H1N1)pdm09
SIV 32.11
SIV 33.11
SIV 36.11	2011-02-14	Pfyn	8505	Thurgau
SIV 37.11	2011-02-28	Widnau	9443	St. Gallen
SIV 47.11	2011-03-08	Brittnau	4805	Aargau	N1
SIV 48.11
SIV 59.11	2011-04-06	Dierikon	6036	Luzern	H1N1
SIV 60.11
SIV 61.11
SIV 62.11	2011-04-12	Märwil	9562	Thurgau	H1N1
SIV 63.11
SIV 64.11
SIV 67.11	2011-04-14	Matzingen	9548	Thurgau	N1
SIV 68.11	2011-04-15	Dietwil	6042	Aargau	H1N1
SIV 69.11
SIV 70.11
SIV 95.11	2011-06-15	Kreuzlingen	8280	Thurgau	H1N1
SIV 96.11
SIV 97.11
SIV 103.11	2011-07-19	Oerlingen	8461	Zürich	N1
SIV 104.11						NA	SIV_104_11_N1		PQ663578
SIV 113.11	2011-08-17	Kirchdorf	3116	Bern	(H1N1)pdm09
SIV 114.11
SIV 115.11
SIV 125.11	2011-09-19	Lengwil	8574	Thurgau	H1N1	SIV_125_11_H1	SIV_125_11_N1	PQ663345	PQ663580
SIV 126.11
SIV 138.11	2011-10-05	Merenschwand	5634	Aargau	N1
SIV 140.11	2011-10-10	Gampelen	3236	Bern	N1
SIV 141.11						NA	SIV_141_11_N1		PQ663582
SIV 142.11
SIV 143.11	2011-10-13	Aettenschwil	5645	Aargau	N1
SIV 144.11
SIV 145.11
SIV 146.11	2011-10-22	Lichtensteig	9620	St. Gallen	N1
SIV 147.11
SIV 148.11
SIV 154.11	2011-11-01	Grosswangen	6022	Luzern	N1
SIV 159.11	2011-11-04	Kleindietwil	4936	Bern	N1
SIV 160.11
SIV 161.11
SIV 162.11	2011-11-08	Lütisburg	9604	St. Gallen	N1
SIV 163.11
SIV 164.11
SIV 166.11	2011-11-10	Turbenthal	8488	Zürich	N1
SIV 167.11						NA	SIV_167_11_N1		PQ663579
SIV 176.11	2011-11-24	Beinwil	5637	Aargau	H1N1
SIV 177.11
SIV 178.11						SIV_178_11_H1	SIV_178_11_N1	PQ663340	PQ663571
SIV 179.11	2011-11-25	Schnottwil	3253	Solothurn	H1N1
SIV 181.11						SIV_181_11_H1	SIV_181_11_N1	PQ663328	PQ663566
SIV 191.11	2011-11-30	Iffwil	3305	Bern	H1N1	NA	SIV_191_11_N1		PQ663572
SIV 192.11	2011-12-02	Walterswil	4942	Bern	H1N1	SIV_192_11_H1	NA	PQ663337
SIV 193.11						NA	SIV_193_11_N1		PQ663570
SIV 194.11
SIV 196.11	2011-12-02	Ettenhausen	4553	Thurgau	N1	NA	SIV_196_11_N1		PQ663575
SIV 197.11
SIV 198.11	2011-12-02	Lenggenwil	9525	St. Gallen	N1	NA	SIV_198_11_N1		PQ663562
SIV 199.11
SIV 201.11	2011-12-14	Schleitheim	8226	Schaffhausen	H1N1
SIV 202.11						SIV_202_11_H1	NA	PQ663344
SIV 203.11	2011-12-14	Rapperswil	3255	Bern	H1N1
SIV 204.11
SIV 205.11
SIV 7.12	2012-01-06			Bern	H1N1
SIV 31.12	2012-01-31	Lanzenhäusern	3148	Bern	H1N1	SIV_31_12_H1	SIV_31_12_N1	PQ663339	PQ663583
SIV 32.12
SIV 33.12
SIV 40.12	2012-02-13	Kirchdorf	3116	Bern	N1	NA	SIV_40_12_N1		PQ663576
SIV 43.12	2012-02-15	Worben	3252	Worben
SIV 62.12	2012-04-04	Hedingen	8908	Zürich	N1
SIV 73.12	2012-05-04	Ebersecken	6245	Luzern	H1N1
SIV 74.12						SIV_74_12_H1	SIV_74_12_N1	PQ663338	PQ663569
SIV 75.12
SIV 76.12	2012-05-10	Zuzwil	3303	Bern
SIV 77.12
SIV 78.12
SIV 88.12	2012-06-12	Wängi	9545	Thurgau
SIV 89.12
SIV 90.12
SIV 96.12	2012-07-24	Grafenried	3308	Bern	N1	SIV_96_12_H1	NA	PQ663347
SIV 97.12						NA	SIV_97_12_N1		PQ663574
SIV 104.12	2012-08-20	Sempach	6204	Luzern	H1N1
SIV 105.12
SIV 106.12
SIV 115.12	12.09.2012	Malters	6102	Luzern	N1
SIV 124.12	2012-09-26	Sempach	6204	Luzern
SIV 125.12
SIV 126.12
SIV 130.12	01.10.2012	Rosshäusern	3204	Bern
SIV 149.12	2012-11-09	Neudorf	6025	Luzern	H1N1
SIV 155.12	2012-11-23	Les Reussilles	2722	Bern	H1N1
SIV 156.12
SIV 157.12	2012-11-23	Orbe	1350	Waadt	H1N1
SIV 159.12
SIV 164.12	2012-12-21	Grandfontaine	2908	Jura	H1N1
SIV 9.13	2013-01-30	Mariastein	4115	Solothurn	H1N1
SIV 10.13
SIV 11.13	2013-02-07	Kiesen	3625	Bern	H1N1
SIV 12.13
SIV 13.13
SIV 18.13	2013-02-26	Grafenried	3308	Bern
SIV 20.13
SIV 23.13	2013-03-05	Rümlingen	4444	Baselland	(H1N1)pdm09
SIV 24.13	2013-03-07	Hedingen	8908	Zürich	H1N1
SIV 25.13
SIV 26.13
SIV 27.13	2013-03-12	Schleitheim	8226	Schaffhausen	H1N1
SIV 28.13
SIV 29.13
SIV 35.13	2013-04-08	Roggliswil	6265	Luzern	H1N1
SIV 36.13
SIV 37.13
SIV 38.13	2013-04-10	Schnottwil	3253	Solothurn	N1
SIV 39.13
SIV 41.13	2013-04-23	Eschenbach	6274	Luzern	H1N1
SIV 42.13
SIV 43.13
SIV 44.13	2013-05-07	Ruswil	6017	Luzern	H1N1
SIV 45.13
SIV 46.13
SIV 47.13	2013-05-27	Winterthur	8409	Zürich	H1N1
SIV 48.13
SIV 49.13	2013-05-30	Oerlingen	8461	Zürich	N1
SIV 50.13
SIV 51.13
SIV 52.13	2013-05-31	Münchenbuchsee	3053	Bern	N1
SIV 53.13
SIV 54.13
SIV 55.13	2013-06-04	Benken	8717	St. Gallen	H1N1
SIV 56.13
SIV 57.13
SIV 59.13	2013-06-10	Noflen	3116	Bern	(H1N1)pdm09
SIV 62.13	2013-06-20	Detligen	3036	Bern	N1	NA	SIV_62_13_N1		PQ663581
SIV 71.13	2013-07-01	Haag	9469	St. Gallen
SIV 73.13	2013-07-24	Chevenez	2906	Jura	(H1N1)pdm09
SIV 74.13
SIV 75.13						SIV_75_13_H1	NA	PQ663270
SIV 76.13	2013-08-07	Wilihof	6236	Luzern	H1N1	SIV_76_13_H1	NA	PQ663313
SIV 77.13
SIV 80.13	2013-08-07	Fischbach	6145	Luzern
SIV 82.13	2013-08-13	Affoltern i. E.	3416	Bern	H1N1
SIV 83.13
SIV 84.13
SIV 85.13	2013-08-16	Dietwil	6042	Aargau	H1N1	SIV_85_13_H1	NA	PQ663334
SIV 86.13
SIV 87.13
SIV 91.13	2013-09-30	Eich	6205	Luzern
SIV 92.13
SIV 93.13
SIV 94.13	2013-09-30	Lützelflüh	3432	Bern
SIV 95.13
SIV 97.13	2013-10-01	Ettenhausen	8356	Thurgau	N1
SIV 98.13
SIV 101.13	2013-10-04	Zürich	8057	Zürich
SIV 107.13	2013-10-08	Nottwil	6207	Luzern	N1
SIV 108.13
SIV 109.13
SIV 110.13	2013-10-09	Bischofszell	9220	Thurgau	H1N1
SIV 111.13						SIV_111_13_H1	NA	PQ663272
SIV 115.13	2013-10-28	Sempach	6204	Luzern	N1
SIV 116.13
SIV 117.13
SIV 118.13	2013-10-29	Ettiswil	6218	Luzern	H1N1
SIV 119.13
SIV 120.13						SIV_120_13_H1	NA	PQ663322
SIV 126.13	2013-11-12	Eschenbach	6274	Luzern
SIV 127.13
SIV 128.13
SIV 129.13	2013-11-13	Ruswil	6017	Luzern	H1N1	SIV_129_13_H1	NA	PQ663305
SIV 130.13
SIV 131.13
SIV 134.13	2013-11-15	Waldkirch	9205	St. Gallen
SIV 135.13	2013-11-20	Graben	3376	Bern	H1	SIV_135_13_H1	NA	PQ663316
SIV 136.13
SIV 137.13
SIV 138.13	2013-11-22	La Chaux	1308	Waadt	H1N1
SIV 139.13
SIV 140.13						SIV_140_13_H1	NA	PQ663296
SIV 141.13	2013-11-26	Rickenbach	6221	Luzern	H1N1
SIV 142.13						SIV_142_13_H1	NA	PQ663318
SIV 143.13
SIV 144.13	2013-11-28	Suberg	3262	Bern	N1
SIV 146.13
SIV 150.13	2013-12-06	Aettenschwil	5645	Aargau	H1N1
SIV 151.13						SIV_151_13_H1	NA	PQ663275
SIV 152.13
SIV 153.13	2013-12-06	Messen	3254	Solothurn	H1N1	SIV_153_13_H1	NA	PQ663310
SIV 154.13						SIV_154_13_H1	NA	PQ663311
SIV 155.13
SIV 156.13	2013-12-09	Hüswil	6152	Luzern	H1
SIV 157.13						SIV_157_13_H1	NA	PQ663324
SIV 158.13						SIV_158_13_H1	NA	PQ663319
SIV 159.13	2013-12-09	Ruswil	6017	Luzern	H1	SIV_159_13_H1	NA	PQ663321
SIV 160.13
SIV 175.13	2013-12-16	Wyssachen	4954	Bern	H1N1	SIV_175_13_H1	NA	PQ663312
SIV 176.13
SIV 177.13
SIV 181.13	2013-12-20	Bärau	3552	Bern	H1N1
SIV 182.13
SIV 183.13						SIV_183_13_H1	NA	PQ663323
SIV 184.13	2013-12-24			Bern
SIV 185.13
SIV 186.13
SIV 4.14	2014-01-09	Kirchlindach	3038	Bern	H1N1
SIV 5.14						SIV_05_14_H1	SIV_05_14_N1	PQ663317	PQ663546
SIV 6.14
SIV 7.14	2014-01-10	Grünenmatt	3452	Bern	H1N1	SIV_07_14_H1	SIV_07_14_N1	PQ663315	PQ663547
SIV 8.14
SIV 9.14
SIV 13.14	2014-01-22	Signau	3534	Bern	H1N1
SIV 14.14						NA	SIV_14_14_N1		PQ663537
SIV 15.14
SIV 23.14	2014-02-12	Willisau	6130	Luzern	H1N1
SIV 24.14						SIV_24_14_H1	SIV_24_14_N1	PQ663320	PQ663532
SIV 25.14
SIV 29.14	2014-02-24	Wiliberg	5058	Aargau	H1N1
SIV 31.14
SIV 32.14	2014-02-26	Meierskappel	6344	Luzern	H1N1
SIV 33.14
SIV 34.14
SIV 60.14	2014-04-14	Wislikofen	5463	Aargau
SIV 61.14	2014-04-15	Landiswil	3434	Bern	H1N1
SIV 62.14
SIV 63.14						SIV_63_14_H1	SIV_63_14_N1	PQ663309	PQ663545
SIV 64.14	2014-04-17	Affoltern i. E.	3416	Bern	H1N1
SIV 65.14
SIV 66.14						SIV_66_14_H1	SIV_66_14_N1	PQ663288	PQ663541
SIV 70.14	2014-05-07	Stein	9063	Appenzell Ausserrhoden	N1
SIV 71.14
SIV 72.14
SIV 80.14	2014-05-15	Ruswil	6017	Luzern
SIV 88.14	2014-06-18			Luzern	H1N1
SIV 89.14
SIV 90.14
SIV 100.14	2014-07-15	Sorens	1642	Fribourg	H1N1	SIV_100_14_H1	NA	PQ663308
SIV 101.14
SIV 102.14
SIV 118.14	2014-09-17	Siblingen	8225	Schaffhausen	H1N1
SIV 119.14
SIV 120.14						SIV_120_14_H1	NA	PQ663333
SIV 125.14	2014-10-13	Wetzikon	8512	Zürich	N1
SIV 127.14	2014-10-17	Raperswilen	8558	Thurgau	H1N1	SIV_127_14_H1	NA	PQ663331
SIV 128.14
SIV 129.14
SIV 130.14	2014-10-27	Schleitheim	8226	Schaffhausen	H1N1	SIV_130_14_H1	NA	PQ663329
SIV 131.14
SIV 132.14
SIV 139.14	2014-10-29	Eschenbach	6274	Luzern	H1N1	SIV_139_14_H1	NA	PQ663304
SIV 141.14
SIV 142.14	2014-11-07	Lengwil	8574	Thurgau	H1N1
SIV 143.14
SIV 144.14						SIV_144_14_H1	NA	PQ663292
SIV 145.14
SIV 146.14
SIV 148.14	2014-11-11	Schleitheim	8226	Schaffhausen	H1N1	SIV_148_14_H1	NA	PQ663330
SIV 149.14
SIV 157.14	2014-12-04	Mosen	6295	Luzern
SIV 158.14
SIV 159.14
SIV 160.14	2014-12-09	Grandfontaine	2908	Jura
SIV 161.14
SIV 162.14
SIV 163.14	2014-12-12			Bern	H1
SIV 164.14
SIV 165.14
SIV 166.14	2014-12-17	Ballwil	6275	Luzern
SIV 167.14
SIV 168.14
SIV 2.15	2015-01-07	Willisau	6130	Luzern	H1N1	SIV_2_15_H1	SIV_2_15_N1	PQ663300	PQ663552
SIV 3.15	2015-01-12	Hessigkofen	4577	Solothurn	H1N1	SIV_3_15_H1	SIV_3_15_N1	PQ663299	PQ663528
SIV 5.15	2015-01-21	Brütten	8311	Zürich	H1N1	SIV_5_15_H1	NA	PQ663302
SIV 6.15						SIV_6_15_H1	SIV_6_15_N1	PQ663301	PQ663553
SIV 7.15	2015-01-30	Herdern	8535	Thurgau	N1
SIV 8.15
SIV 11.15	2015-02-24	Kreuzlingen	8280	Thurgau	H1N1	SIV_11_15_H1	SIV_11_15_N1	PQ663367	PQ663422
SIV 12.15
SIV 13.15	2015-02-24	Nottwil	6207	Luzern	H1N1
SIV 14.15						SIV_14_15_H1	SIV_14_15_N1	PQ663295	PQ663531
SIV 21.15	2015-03-25	Grossdietwil	6146	Luzern	H1N1
SIV 22.15
SIV 25.15	2015-04-01	Muolen	9313	St. Gallen	H1N1
SIV 26.15
SIV 29.15	2015-05-05	Illnau	8308	Zürich	N1	NA	SIV_29_15_N1		PQ663421
SIV 37.15	2015-05-20	Uettligen	3043	Bern	H1N1
SIV 38.15
SIV 39.15	2015-06-10	Inwil	6034	Luzern	H1N1	SIV_39_15_H1	NA	PQ663303
SIV 43.15	2015-07-08	Gossau	9200	St. Gallen	H1	SIV_43_15_H1	NA	PQ663363
SIV 45.15	2015-07-31	Kräiligen	3315	Bern
SIV 46.15	2015-08-12	Münchenbuchsee	3053	Bern	H1N1	SIV_46_15_H1	SIV_46_15_N1	PQ663289	PQ663536
SIV 48.15	2015-08-19	Oberdorf	4515	Solothurn
SIV 49.15
SIV 50.15	2015-08-19	Oberdorf	4515	Solothurn
SIV 55.15	2015-09-14	Hitzkirch	6285	Luzern	H1N1	SIV_55_15_H1	SIV_55_15_N1	PQ663293	PQ663542
SIV 56.15						SIV_56_15_H1	SIV_56_15_N1	PQ663294	PQ663543
SIV 57.15	2015-09-18	Hasle-Rüegsau	3415	Bern	H1N1	SIV_57_15_H1	SIV_57_15_N1	PQ663285	PQ663551
SIV 58.15						SIV_58_15_H1	SIV_58_15_N1	PQ663286	PQ663550
SIV 60.15	2015-09-18	Ballwil	6275	Luzern	H1N1	SIV_60_15_H1	SIV_60_15_N1	PQ663278	PQ663539
SIV 64.15	2015-10-07	Bischofszell	9220	Thurgau	H1N1	SIV_64_15_H1	SIV_64_15_N1	PQ663307	PQ663535
SIV 65.15						SIV_65_15_H1	SIV_65_15_N1	PQ663306	PQ663534
SIV 66.15	2015-10-15	Kaltbach	6212	Luzern	H1N1	NA	SIV_66_15_N1		PQ663540
SIV 77.15	2015-10-23	Neuenkirch	6206	Luzern	H1	NA	SIV_77_15_N1		PQ663525
SIV 79.15	2015-11-10	Heilenried	1714	Fribourg	H1	SIV_79_15_H1	NA	PQ663279
SIV 88.15	2015-11-24	Hessigkofen	4577	Solothurn	H1	SIV_88_15_H1	SIV_88_15_N1	PQ663274	PQ663561
SIV 89.15						SIV_89_15_H1	NA	PQ663327
SIV 91.15	2015-11-25	Eggiwil	3537	Bern	H1	SIV_91_15_H1	NA	PQ663280
SIV 92.15						SIV_92_15_H1	NA	PQ663281
SIV 97.15	2015-12-04	Fenkrieden	5645	Aargau	H1N1	SIV_97_15_H1	SIV_97_15_N1	PQ663364	PQ663463
SIV 98.15						SIV_98_15_H1	SIV_98_15_N1	PQ663365	PQ663464
SIV 99.15	2015-12-16	Ruswil	6017	Luzern	H1N1	NA	SIV_99_15_N1		PQ663452
SIV 100.15						NA	SIV_100_15_N1		PQ663448
SIV 5.16	2016-01-25	Neudorf	6025	Luzern	H1
SIV 6.16	2016-01-27	Oberkirch	6208	Luzern	H1N1	NA	SIV_6_16_N1		PQ663548
SIV 8.16	2016-01-27	Sempach	6204	Luzern	H1N1	NA	SIV_8_16_N1		PQ663549
SIV 9.16						NA	SIV_9_16_N1		PQ663544
SIV 13.16	2016-02-02			Bern	H1N1
SIV 14.16	2016-02-03	Oberhof	5062	Aargau	H1
SIV 16.16	2016-02-05	Bern	3019	Bern	H1
SIV 22.16	2016-02-17	Sempach	6204	Luzern	H1N1
SIV 23.16
SIV 30.16	2016-03-02	Hellbühl	6016	Luzern	N1
SIV 32.16	2016-03-09	Römerswil	6027	Luzern	H1N1
SIV 33.16					H1
SIV 40.16	2016-03-21	Willisau	6130	Luzern	H1
SIV 42.16	2016-03-23	Willisau	6130	Luzern	H1
SIV 47.16	2016-04-19	Affoltern i. E.	3416	Bern	N1
SIV 48.16					H1N1	NA	SIV_48_16_N1		PQ663467
SIV 50.16	2016-05-13	Affoltern i. E.	3416	Bern	H1N1	SIV_50_16_H1	SIV_50_16_N1	PQ663362	PQ663466
SIV 52.16	2016-05-27			Luzern	H1N1	SIV_52_16_H1	SIV_52_16_N1	PQ663358	PQ663440
SIV 53.16	2016-06-06	Ebersecken	6245	Luzern	H1N1
SIV 54.16					H1
SIV 56.16	2016-06-07	Hellbühl	6016	Luzern	H1
SIV 65.16	2016-06-22	Ruswil	6017	Luzern	N1
SIV 71.16	2016-08-17	Eggiwil	3537	Bern	H1N1	SIV_71_16_H1	SIV_71_16_N1	PQ663352	PQ663453
SIV 72.16	2016-08-29	Nottwil	6207	Luzern	N1	NA	SIV_72_16_N1		PQ663402
SIV 84.16	2016-10-13	Ruswil	6017	Luzern	N1
SIV 85.16					H1N1	SIV_85_16_H1	SIV_85_16_N1	PQ663287	PQ663523
SIV 87.16	2016-10-14	Hugelshofen	8565	Thurgau	H1N1	NA	SIV_87_16_N1		PQ663533
SIV 90.16	2016-10-24	Ruswil	6017	Luzern	N1	NA	SIV_90_16_N1		PQ663538
SIV 91.16						NA	SIV_91_16_N1		PQ663515
SIV 94.16	2016-10-27	Büron	6233	Luzern	H1N1	NA	SIV_94_16_N1		PQ663556
SIV 95.16					N1	NA	SIV_95_16_N1		PQ663557
SIV 96.16	2016-10-28	Kaltbach	6212	Luzern	N1	NA	SIV_96_16_N1		PQ663441
SIV 97.16					H1
SIV 98.16	2016-11-04	Lütisburg	9604	St. Gallen	H1N1
SIV 99.16					H1
SIV 101.16	2016-11-08	Affoltern i. E.	3416	Bern	H1N1
SIV 102.16	2016-11-09	Neudorf	6025	Luzern	H1
SIV 103.16
SIV 108.16	2016-11-17	Bärau	3552	Bern	H1N1
SIV 109.16						NA	SIV_109_16_N1		PQ663413
SIV 118.16	2016-11-29	Römerswil	6027	Luzern	H1N1	SIV_118_16_H1	SIV_118_16_N1	PQ663351	PQ663457
SIV 119.16						SIV_119_16_H1	SIV_119_16_N1	PQ663368	PQ663458
SIV 128.16	2016-12-08	Gurzelen	3663	Bern	N1	NA	SIV_128_16_N1		PQ663516
SIV 132.16	2016-12-21	Muri	5630	Aargau	H1
SIV 133.16					H1N1	NA	SIV_133_16_N1		PQ663559
SIV 134.16	2016-12-22	Nierlets-les-Bois	1772	Fribourg	N1	NA	SIV_134_16_N1		PQ663560
SIV 138.16	2016-12-27	Kirchdorf	3116	Bern	H1
SIV 139.16
SIV 140.16	2016-12-28	Kreuzlingen	8280	Thurgau	H1
SIV 141.16					H1N1	NA	SIV_141_16_N1		PQ663401
SIV 142.16	2016-12-28	Sins	5643	Aargau	H1N1	NA	SIV_142_16_N1		PQ663456
SIV 143.16						NA	SIV_143_16_N1		PQ663399
SIV 1.17	2017-01-03	Unterlindig	6206	Luzern	N1
SIV 2.17					H1N1	SIV_2_17_H1	SIV_2_17_N1	PQ663396	PQ663462
SIV 4.17	2017-01-03	Hinterbrugg	6203	Luzern	H1N1	SIV_4_17_H1	SIV_4_17_N1	PQ663388	PQ663465
SIV 5.17		Marbach	6196	Luzern	H1N1	NA	SIV_5_17_N1		PQ663481
SIV 6.17						NA	SIV_6_17_N1		PQ663459
SIV 7.17		Seelisberg	6377	Uri	H1N1	SIV_7_17_H1	SIV_7_17_N1	PQ663384	PQ663522
SIV 8.17						SIV_8_17_H1	SIV_8_17_N1	PQ663383	PQ663519
SIV 9.17		Muolen	9313	St. Gallen	H1N1	NA	SIV_9_17_N1		PQ663526
SIV 10.17						NA	SIV_10_17_N1		PQ663527
SIV 11.17		Haslen	9054	Appenzell Innerrhoden	H1N1	SIV_11_17_H1	SIV_11_17_N1	PQ663371	PQ663460
SIV 15.17		Appenzell	9050	Appenzell Innerrhoden	H1N1	SIV_16_21_H1	SIV_16_21_N1	PQ663385	PQ663427
SIV 16.17						NA	SIV_17_17_N1		PQ663468
SIV 17.17				Luzern	H1N1
SIV 18.17
SIV 21.17		Ruswil	6017	Luzern	H1N1	NA	SIV_21_17_N1		PQ663461
SIV 28.17		Affoltern i. E.	3416	Bern	H1	SIV_28_17_H1	NA	PQ663377
SIV 29.17					H1N1	SIV_29_17_H1	SIV_29_17_N1	PQ663376	PQ663450
SIV 31.17		Dozwil	8582	Thurgau	H1N1	SIV_31_17_H1	SIV_31_17_N1	PQ663298	PQ663451
SIV 32.17						SIV_32_17_H1	SIV_32_17_N1	PQ663297	PQ663447
SIV 36.17		Dozwil	8582	Thurgau	N1
SIV 52.17		Le Crêt-près-Semsales	1611	Fribourg	H1N1	SIV_52_17_H1	SIV_52_17_N1	PQ663290	PQ663455
SIV 53.17						SIV_53_17_H1	SIV_53_17_N1	PQ663291	PQ663454
SIV 57.17		Willisau	6130	Luzern	N1
SIV 61.17		Hildisrieden	6024	Luzern	H1N1	NA	SIV_61_17_N1		PQ663472
SIV 62.17						NA	SIV_62_17_N1		PQ663469
SIV 66.17		Hildisrieden	6024	Luzern	H1N1	NA	SIV_66_17_N1		PQ663473
SIV 67.17						SIV_67_17_H1	SIV_67_17_N1	PQ663392	PQ663442
SIV 68.17						SIV_68_17_H1	SIV_68_17_N1	PQ663393	PQ663470
SIV 69.17						SIV_69_17_H1	SIV_69_17_N1	PQ663394	PQ663471
SIV 70.17					N1
SIV 71.17				Thurgau	N1
SIV 72.17					H1N1	SIV_72_17_H1	SIV_72_17_N1	PQ663366	PQ663414
SIV 88.17		Neuenkirch	6206	Luzern	N1	NA	SIV_88_17_N1		PQ663446
SIV 89.17						SIV_90_17_H1	SIV_90_17_N1	PQ663283	PQ663529
SIV 90.17		Märwil	9562	Thurgau	H1N1	SIV_91_17_H1	SIV_91_17_N1	PQ663284	PQ663530
SIV 91.17
SIV 101.17		Ruswil	6017	Luzern	N1	NA	SIV_101_17_N1		PQ663438
SIV 102.17						NA	SIV_102_17_N1		PQ663511
SIV 105.17		Salez	9465	St. Gallen	H1N1	SIV_105_17_H1	SIV_105_17_N1	PQ663391	PQ663445
SIV 106.17						SIV_106_17_H1	SIV_106_17_N1	PQ663390	PQ663508
SIV 109.17		Knonau	8934	Zürich	N1
SIV 112.17		Hämikon	6289	Luzern	H1N1
SIV 113.17
SIV 114.17		Hombrechtikon	8634	Zürich	N1
SIV 116.17		Ramsen	8262	Schaffhausen	H1N1
SIV 118.17		Nebikon	6244	Luzern	H1N1
SIV 123.17		Escholzmatt	6182	Luzern	N1
SIV 129.17		Subigen	4553	Solothurn	N1
SIV 132.17		Waldkirch	9205	St. Gallen	H1N1
SIV 133.17
SIV 134.17		Hefenhofen	8580	St. Gallen	N1	NA	SIV_134_17_N1		PQ663490
SIV 142.17		Inwil	6034	Luzern	N1	NA	SIV_142_17_N1		PQ663502
SIV 144.17		Goldach	9403	St. Gallen	H1N1	NA	SIV_144_17_N1		PQ663411
SIV 146.17		Inwil	6034	Luzern	N1	NA	SIV_146_17_N1		PQ663475
SIV 147.17						NA	SIV_147_17_N1		PQ663503
SIV 149.17		Ruswil	6017	Luzern	N1	NA	SIV_149_17_N1		PQ663507
SIV 150.17		Wald-Schönengrund	9105	St. Gallen	N1	NA	SIV_150_17_N1		PQ663518
SIV 151.17					H1N1	SIV_151_17_H1	SIV_151_17_N1	PQ663276	PQ663517
SIV 156.17		Altikon	8479	Zürich	H1N1	SIV_156_17_H1	SIV_156_17_N1	PQ663398	PQ663480
SIV 157.17						SIV_157_17_H1	SIV_157_17_N1	PQ663397	PQ663510
SIV 162.17		Ettiswil	6218	Luzern	H1N1	SIV_162_17_H1	SIV_162_17_N1	PQ663395	PQ663491
SIV 163.17						NA	SIV_163_17_N1		PQ663497
SIV 164.17		Kottwil	6217	Luzern	H1N1	SIV_164_17_H1	SIV_164_17_N1	PQ663382	PQ663509
SIV 169.17		Buch b. Frauenfeld	8524	Thurgau	H1N1	NA	SIV_169_17_N1		PQ663408
SIV 170.17
SIV 172.17		Nottwil	6207	Luzern	H1N1	NA	SIV_172_17_N1		PQ663429
SIV 173.17		Wetzikon	8512	Thurgau	H1N1	NA	SIV_173_17_N1		PQ663420
SIV 174.17						NA	SIV_174_17_N1		PQ663419
SIV 177.17		Frauenkappelen	3202	Bern	N1
SIV 1.18	2018-01-09	Posieux	1725	Fribourg	N1
SIV 2.18
SIV 4.18	2018-01-10	Auswil	4944	Bern	N1
SIV 8.18	2018-02-12	Leuggern	5316	Aargau	H1N1
SIV 9.18						SIV_09_18_H1	NA	PQ663381
SIV 11.18	2018-02-15	Bischofszell	9220	Thurgau	N1
SIV 12.18	2018-03-06	Gunzwil	6222	Luzern	H1N1
SIV 17.18	2018-03-29	Sempach	6203	Luzern	H1
SIV 22.18	2018-04-20	Schleitheim	8226	Schaffhausen	H1
SIV 23.18
SIV 25.18	2018-04-23	Luzern	6014	Luzern	H1N1	NA	SIV_25_18_N1		PQ663486
SIV 26.18						NA	SIV_26_18_N1		PQ663443
SIV 29.18	2018-05-02	Schnottwil	3253	Solothurn	H1N1
SIV 30.18
SIV 42.18	2018-07-11	Graben	3376	Bern	H1N1
SIV 43.18
SIV 50.18	2018-08-13	Luzern	6014	Luzern	H1N1
SIV 51.18
SIV 52.18	2018-08-13	Hohentannen	9216	Thurgau	H1N1
SIV 53.18
SIV 63.18	2018-09-19	Menznau	6122	Luzern	H1N1
SIV 64.18
SIV 65.18	2018-09-20	Sempach	6204	Luzern	H1N1
SIV 66.18
SIV 71.18	2018-10-19	Buttisholz	6018	Luzern	H1N1	SIV_71_18_H1	NA	PQ663374
SIV 72.18						SIV_72_18_H1	NA	PQ663375
SIV 73.18	2018-11-12	Wittenbach	9300	St. Gallen	H1N1	NA	SIV_73_18_N1		PQ663512
SIV 74.18
SIV 75.18	2018-11-14	Ins	3232	Bern	N1
SIV 76.18
SIV 81.18	2018-11-21	Malters	6102	Luzern	H1N1
SIV 82.18
SIV 1.19	2019-01-04	Mettmenstetten	8932	Zürich	H1N1	SIV_01_19_H1	SIV_01_19_N1	PQ663273	PQ663554
SIV 2.19						NA	SIV_02_19_N1		PQ663555
SIV 3.19	2019-01-16	Posieux	1725	Fribourg	H1N1	SIV_03_19_H1	SIV_03_19_N1	PQ663373	PQ663488
SIV 4.19						NA	SIV_04_19_N1		PQ663489
SIV 5.19	2019-01-22	Inwil	6034	Luzern	N1
SIV 6.19
SIV 7.19	2019-01-25	Dagmersellen	6252	Luzern	H1N1	NA	SIV_07_19_N1		PQ663493
SIV 8.19
SIV 11.19	2019-01-29	Obermumpf	4324	Aargau	H1N1	NA	SIV_11_19_N1		PQ663409
SIV 21.19	27.02.2019	Thayngen	8240	Schaffhausen	H1N1	NA	SIV_21_19_N1		PQ663494
SIV 23.19	2019-03-08	Altikon	8479	Zürich	H1N1	SIV_23_19_H1	SIV_23_19_N1	PQ663379	PQ663499
SIV 24.19
SIV 34.19	2019-04-02	Merenschwand	5634	Aargau	N1
SIV 36.19	2019-04-05	Neuenkirch	6206	Luzern	H1N1	NA	SIV_36_19_N1		PQ663444
SIV 40.19	2019-04-15	Niederbüren	9246	St. Gallen	H1N1	NA	SIV_40_19_N1		PQ663505
SIV 44.19	2019-04-15	Dietwil	6042	Aargau	N1	NA	SIV_44_19_N1		PQ663506
SIV 52.19	2019-05-13	Neuenkirch	6206	Luzern	H1N1	NA	SIV_52_19_N1		PQ663496
SIV 53.19						SIV_53_19_H1	SIV_53_19_N1	PQ663387	PQ663476
SIV 54.19	2019-05-13	Ruswil	6017	Luzern	H1N1	NA	SIV_54_19_N1		PQ663501
SIV 55.19						SIV_55_19_H1	SIV_55_19_N1	PQ663378	PQ663495
SIV 56.19	2019-05-22	Sempach	6204	Luzern	H1N1	NA	SIV_56_19_N1		PQ663498
SIV 58.19	2019-05-29	Hildisrieden	6024	Luzern	H1N1	NA	SIV_58_19_N1		PQ663504
SIV 59.19						NA	SIV_59_19_N1		PQ663500
SIV 60.19						NA	SIV_60_19_N1		PQ663430
SIV 62.19	2019-07-31	Flühli	6173	Luzern	H1
SIV 63.19						SIV_63_19_H1	NA	PQ663372
SIV 64.19	2019-08-06	Jonschwil	9243	St. Gallen	H1
SIV 65.19	2019-08-07	Stadel	8174	Zürich	H1N1
SIV 66.19						NA	SIV_66_19_N1		PQ663439
SIV 68.19	2019-08-09	Rain	6026	Luzern	H1
SIV 69.19
SIV 76.19	2019-09-20	Eich	6205	Luzern	H1N1	NA	SIV_76_19_N1		PQ663521
SIV 79.19	2019-09-27	Romanens	1626	Fribourg	N1
SIV 80.19
SIV 81.19
SIV 83.19	2019-10-23	Neuenkirch	6206	Luzern	N1
SIV 85.19	2019-10-25	Hagenwil bei Amriswil	8590	Thurgau	N1	NA	SIV_85_19_N1		PQ663431
SIV 88.19	2019-11-25	Oberhelfenschwil	9621	St. Gallen	H1N1	NA	SIV_88_19_N1		PQ663437
SIV 92.19	2019-12-03	Wolhusen	6110	Luzern	H1N1	NA	SIV_92_19_N1		PQ663436
SIV 97.19	2019-12-16	Kaltbach	6212	Luzern	H1N1	SIV_97_19_H1	SIV_97_19_N1	PQ663359	PQ663484
SIV 99.19	2019-12-20	Benken	8717	St. Gallen	H1N1	SIV_99_19_H1	SIV_99_19_N1	PQ663386	PQ663428
SIV 100.19	2019-12-24	Arnegg	9212	St. Gallen	H1N1	SIV_100_19_H1	SIV_100_19_N1	PQ663369	PQ663407
SIV 2.20	2020-01-07	Muolen	9313	St. Gallen	H1N1	SIV_02_20_H1	SIV_02_20_N1	PQ663354	PQ663418
SIV 9.20	2020-01-31	Balgach	9436	St. Gallen	N1	NA	SIV_09_20_N1		PQ663449
SIV 11.20	2020-02-03	Mörschwil	9402	St. Gallen	H1N1	NA	SIV_11_20_N1		PQ663485
SIV 20.20	2020-03-02	Heimberg	3625	Bern	N1	NA	SIV_20_20_N1		PQ663425
SIV 23.20	2020-03-16	Appenzell	9050	Appenzell Innerrhoden	H1N1	NA	SIV_23_20_N1		PQ663477
SIV 26.20	2020-03-27	Schleitheim	8226	Schaffhausen	H1N1	SIV_26_20_H1	SIV_26_20_N1	PQ663370	PQ663424
SIV 27.20	2020-03-27	Ruswil	6017	Luzern	H1N1	SIV_27_20_H1	SIV_27_20_N1	PQ663360	PQ663482
SIV 28.20	2020-04-01	Gächlingen	8214	Schaffhausen	N1	NA	SIV_28_20_N1		PQ663483
SIV 31.20	2020-04-22	Gunzwil	6222	Luzern	H1N1	NA	SIV_31_20_N1		PQ663474
SIV 35.20	2020-05-05	Boswil	5623	Aargau	H1N1	SIV_35_20_H1	SIV_35_20_N1	PQ663380	PQ663513
SIV 37.20	2020-05-12	Scharans	7412	Graubünden	H1N1	NA	SIV_37_20_N1		PQ663426
SIV 50.20	2020-07-15	Ruswil	6017	Luzern	H1
SIV 55.20	2020-08-21	Neukirch	9315	Thurgau	H1
SIV 56.20	2020-08-27	Niederwil	5524	Aargau	H1N1
SIV 59.20	2020-09-09	Richenthal	6263	Luzern	H1
SIV 60.20	2020-09-15	Malters	6102	Luzern	H1
SIV 72.20	2020-11-04	Madiswil	4934	Bern	H1
SIV 73.20	2020-11-04	Giswil	6074	Luzern	H1
SIV 78.20	2020-11-30	Oberbüren	9245	St. Gallen	H1N1	NA	SIV_78_20_N1		PQ663423
SIV 81.20	2020-12-08	Schleitheim	8226	Schaffhausen	H1
SIV 82.20	2020-12-16	Fenkrieden	5645	Aargau	H1N1	NA	SIV_82_20_N1		PQ663435
SIV 1.21	2021-01-05	Oerlingen	8461	Zürich	H1N1	NA	SIV_01_21_N1		PQ663514
SIV 2.21	2021-01-13	Schötz	6247	Luzern	N1	NA	SIV_02_21_N1		PQ663492
SIV 4.21	2021-01-22	Amriswil	8580	Thurgau	H1N1	SIV_04_21_H1	SIV_04_21_N1	PQ663277	PQ663487
SIV 8.21	2021-02-19	Herisau	9100	Appenzell Ausserrhoden	N1	NA	SIV_08_21_N1		PQ663479
SIV 12.21	2021-04-13	Oberriet	9463	St. Gallen	H1
SIV 13.21	2021-04-20	Hellbühl	6016	Luzern	H1N1	NA	SIV_13_21_N1		PQ663432
SIV 15.21	2021-05-19	Hofstatt	6154	Luzern	H1N1	SIV_15_21_H1	SIV_15_21_N1	PQ663355	PQ663417
SIV 16.21	2021-05-28	Engelburg	9032	St. Gallen	H1N1
SIV 17.21	2021-05-28	Sempach	6204	Luzern	N1	NA	SIV_17_21_N1		PQ663478
SIV 21.21	2021-06-15	Triengen	6234	Luzern	N1	NA	SIV_21_21_N1		PQ663412
SIV 27.21	2021-08-12	Küssnacht	6403	Schwyz	H1N1	NA	SIV_27_21_N1		PQ663433
SIV 30.21	2021-09-08	Wislikofen	5463	Aargau	N1	NA	SIV_30_21_N1		PQ663410
SIV 36.21	2021-11-03	Abtwil	5646	Abtwil	H1	SIV_36_21_H1	NA	PQ663361
SIV 37.21	2021-11-05	Schönenberg	8824	Zürich	N1	NA	SIV_37_21_N1		PQ663415
SIV 39.21	2021-11-12	Niederwil	5524	Aargau	H1N1
SIV 40.21	2021-11-23	Auswil	4944	Bern	H1	SIV_40_21_H1	NA	PQ663357
SIV 41.21	2021-11-22	Schwerzenbach	8603	Zürich	H1
SIV 44.21	2021-12-23	Willisau	6130	Luzern	N1	NA	SIV_44_21_N1		PQ663403
SIV 45.21	2021-12-29	Graben	3376	Bern	N1	NA	SIV_45_21_N1		PQ663434
SIV 2.22	2022-01-05	Baar	6340	Zug	H1N1
SIV 4.22	2022-01-20	Richenthal	6263	Luzern	H1N1	SIV_04_22_H1	SIV_04_22_N1	PQ663282	PQ663520
SIV 5.22	2022-01-25	Wittenbach	9300	St. Gallen	H1
SIV 6.22
SIV 16.22
SIV 17.22	2022-06-29	Hellbühl	6016	Luzern	H1N1	SIV_17_22_H1	SIV_17_22_N1	PQ663271	PQ663404
SIV 18.22	2022-07-12	Hellbühl	6016	Luzern	H1N1	NA	SIV_18_22_N1		PQ663400
SIV 25.22	2022-10-05	Mauensee	6216	Luzern	N1	NA	SIV_25_22_N1		PQ663524
SIV 31.22	2022-10-25	Siblingen	8225	SH	H1	SIV_31_22_H1	NA	PQ663356
SIV 34.22	2022-11-09	Alikon	5643	Aargau	H1N1	SIV_34_22_H1	NA	PQ663314
SIV 37.22	2022-11-28	Bazenheid	9602	St. Gallen	H1N1	SIV_37_22_H1	SIV_37_22_N1	PQ663353	PQ663405
SIV 38.22	2022-12-02	Hosenruck	9515	Thurgau	H1N1
SIV 39.22	2022-12-02	Oberwil-Lieli	8966	Aargau	H1N1
SIV 40.22	2022-12-02	Grosswangen	6022	Luzern	N1	NA	SIV_40_22_N1		PQ663416
SIV 49.22	2022-12-23	Knutwil	6213	Luzern	H1N1	NA	SIV_49_22_N1		PQ663406
